# Cross-ancestry performance of Parkinson’s disease polygenic risk scores in admixed Latin American populations

**DOI:** 10.64898/2026.03.02.26347226

**Authors:** Victor Flores-Ocampo, Paula Reyes-Pérez, Natalia S. Ogonowski, Grecia Sevilla-Parra, Santiago Díaz-Torres, Thiago P. Leal, Emily Waldo, Alejandra E. Ruíz-Contreras, Sarael Alcauter, Paola Arguello-Pascualli, the Global Parkinson’s Genetics Program (GP2), Ignacio F. Mata, Miguel E. Rentería, Alejandra Medina-Rivera, Jessica K. Dennis

## Abstract

Parkinson’s disease (PD) is a disabling neurodegenerative disorder with a substantial heritable component. Despite major advances in genome-wide association studies (GWAS), polygenic risk scores (PRS) show reduced predictive performance outside European populations, limiting equitable translation. Latin American populations represent a particularly difficult case because of their characteristic three-way admixture. We evaluated the cross-ancestry transferability of PD PRS in 1,872 PD cases and 1,443 controls of Latin American ancestry using data from the Global Parkinson’s Genetics Program (GP2). PRS were constructed using summary statistics from a large European-ancestry GWAS, a moderately sized mixed-ancestry GWAS meta-analysis, and a small ancestry-matched Latin American GWAS. We benchmarked two single-ancestry approaches (PRSice-2 and SBayesRC) against two multi-ancestry methods (PRS-CSx and BridgePRS) that explicitly model cross-population genetic architecture. Across all performance metrics, SBayesRC performed best. PRS derived from large European GWAS achieved the highest effect size (odds ratio = 2.02; pseudo-R² = 0.031) while PRS derived from mixed ancestry GWAS meta-analysis yielded the highest discriminative ability (AUC=0.67). Our findings demonstrate that, under current sample size imbalances, well-powered European discovery GWAS outperform ancestry-matched but underpowered datasets in three-way admixed populations. Incorporating functional annotations, as implemented in SBayesRC, improves portability across ancestries. However, the full potential of multi-ancestry PRS methods will require substantially larger ancestry-matched discovery GWAS, underscoring the urgent need to expand genetic studies in underrepresented populations.
