## Supplementary table for "Cross-ancestry performance of Parkinson’s disease polygenic risk scores in admixed Latin American populations"

### Sheet: List of Supplementary Tables
Supplementary Table 1	Geographic origin of the 3315 participants included in this study
Supplementary Table 2	Contributing cohort of origin for the 3315 participants included in this study
Supplementary Table 3	Details on PRS implementation per tool
Supplementary Table 4	PRScsx tuning step and selection of optimal phi values for discovery sets
Supplementary Table 5	Predictive performance of all regression models (ORs and Pseudo R2)
Supplementary Table 6	Predictive performance of European ancestry quartile analysis (ORs and Pseudo R2)
Supplementary Table 7	Details on covariate analysis

### Sheet: S1.Overviewregions
Supplementary Table 1. Geographic origin of the 3315 participants included in this study.
Region	Control (n)	Cases (n)	Total (n)
Argentina	2	17	19
Armenia	1	–	1
Australia	–	5	5
Azerbaijan	11	–	11
Brazil	47	101	148
Canada	–	3	3
Chile	99	243	342
Colombia	37	284	321
Dominican Republic	–	10	10
Spain	1	–	1
United Kingdom	1	1	2
Georgia	7	–	7
Mexico	207	507	714
New Zealand	1	–	1
Peru	899	282	1181
Puerto Rico	5	19	24
Turkey	–	10	10
United States of America	125	390	515
			3315

### Sheet: S2.Overviewcohorts
Supplementary Table 2. Contributing cohort of origin for the 3315 participants included in this study.
Study Name	Cases (n)	Controls (n)	Total (n)
APGS - QIMR Berghofer Medical Research Institute | Brisbane, Australia	5	–	5
BBDP - Banner Sun Health Research Institution | Phoenix, United States	–	3	3
BCM - Baylor College of Medicine | Houston, United States	34	30	64
CATPD - Central Asian and Transcaucasian Parkinson's disease Genetics Study Consortium	1	20	21
COPN - University of Calgary/McGill University | Calgary, Canada	2	–	2
CORIELL	60	74	134
DODONA - NorthShore University HealthSystem | Chicago, United States	18	–	18
HAWAIIPD - The Queen's Medical Center | Honolulu, United States	1	–	1
KOC - Koc University | Istanbul, Turkey	10	–	10
LARGEPD - The Latin American Research consortium on the GEnetics of Parkinson's Disease	1453	1296	2749
LCC - Michael J. Fox Foundation | New York, United States	–	1	1
NZPEGS - New Zealand Parkinson's Environment and Genes Study	–	1	1
PAGE - Michigan State University | East Lansing, United States	11	17	28
PDGNRTN - Parkinson's Foundation | Miami, United States	269	–	269
PPMI-N - Michael J. Fox Foundation | New York City, United States	1	1	2
UMD - University of Maryland | College Park, United States	2	–	2
UPENNU19 - University of Pennsylvania | Philadelphia, United States	4	–	4
YMS - Yale School of Medicine | New Haven, United States	1	–	1

### Sheet: S3.PRSimplementation
Supplementary Table 3. PRS method implementation.
Tool	Version	Base data	Parameters used	LD reference	Final Scoring
Single-ancestry tools
PRSice-2	2.3.5 (2021-09-20)	EUR	standard run (–score avg –fastscore –binary-target T)	669 1KGP phase 3 EUR samples	Final C+T Pval threshold P ≤ 0.1
		AMR		497 1KGP phase 3 AMR samples	Final C+T Pval threshold P ≤ 1
		MAMA		669 1KGP phase 3 EUR samples	Final C+T Pval threshold P ≤ 1
SBayesRC	0.2.6 (2024-07-5)	EUR	Annotation made with baseline annotation file v2.2 (GCTB), followed by PLINK v2.00a2.3LM –score	GCTB UKBB Imputed EUR LD matrix	NA
		AMR		Custom-built LD matrix using 1KGP AMR phase 3 samples (gctb –make-block-ldm)	NA
		MAMA		GCTB UKBB Imputed EUR LD matrix	NA
Multi-ancestry tools
PRS-CSx	Sep 2024	AMR and EUR (rsIDs)	standard run with 2 discovery populations (--phi=TUNING_PARAMETER*, --pop=['EUR', 'AMR'], --meta=FALSE), followed by PLINK v2.00a2.3LM –score *We ran PRS-CSX using four different phi values (1, 1e-2, 1e-4 and 1e-6)	1KGP phase 3 EUR LD matrix and 1KGP phase 3 AMR LD matrix	PLINK v2.00a2.3LM –score on testing subset
Bridge PRS	2023-08-05 v0.1.7	AMR and EUR (rsIDs)	standard run with 2 discovery populations(bridgePRS tools check-pops –pop AMR EUR, –sumstats_size 1500 100000 ) (bridgePRS pipeline go –config_files check-pops_output –fst 0.1, –debug_level 0, –noplots) Internal shrinkage parameter selection step	1KGP phase 3 EUR LD matrix and 1KGP phase 3 AMR LD matrix	PLINK v2.00a2.3LM –score on testing subset

### Sheet: S4.PRS-CSx PHI
Supplementary Table 4. PRS-CSx predictive performance in the tuning subset across values of Phi.
AMR Phi	EUR phi	Nagelkerke's Pseudo R2 for PRS
1e-6	1e-6	0.05409665
1e-4	1e-4	0.05855715
1e-2	1e-2	0.04096089
1	1	0.02552794

### Sheet: S5.Predictive_performance
Supplementary Table 5. Predictive performance values across models.
Tool	Base dataset	coefficient	OR (CI)	Pval	PRS-only R2 (CI)	PRS-only Liability R2 (CI)	R2 Liability Pval	PRS AUC
PRSice 2	EUR	0.3224	1.3805 (1.2599 - 1.5125)	4.6e-12	0.0148 (0.0152 - 0.0186)	0.0071 (-0.0070 - 0.0260)	0.1400	0.5459
PRSice 2	MAMA	0.2662	1.3050 (1.1904 - 1.4307)	1.4e-08	0.0098 (0.0107 - 0.0121)	0.0047 (-0.0093 - 0.0231)	0.2170	0.6466
PRSice 2	AMR	0.1791	1.1961 (1.0811 - 1.3234)	0.0005	0.0036 (0.0066 - 0.0079)	0.0018 (-0.0113 - 0.0211)	0.2960	0.6529
SBayes RC	EUR	0.7016	2.0169 (1.8318 - 2.2208)	2.9e-46	0.0663 (0.0666 - 0.0691)	0.0319 (0.0176 - 0.0504)	0e+00	0.6392
SBayes RC	AMR	0.0124	1.0124 (0.9245 - 1.1087)	0.7896	0.0000 (0.0026 - 0.0032)	0.0000 (-0.0132 - 0.0188)	0.4130	0.5921
SBayes RC	MAMA	0.3957	1.4854 (1.3504 - 1.6339)	4e-16	0.0204 (0.0206 - 0.0235)	0.0098 (-0.0046 - 0.0284)	0.0770	0.6741
PRScsx	EUR + AMR	0.5404	1.7168 (1.5058 - 1.9572)	6.5e-16	0.0434 (0.0429 - 0.0478)	0.0207 (0.0025 - 0.0491)	0.0130	0.6639
BridgePRS	EUR + AMR	0.0955	1.1002 (0.9757 - 1.2406)	0.1193	0.0015 (-0.0008 - 0.0013)	0.0007 (-0.0181 - 0.0267)	0.3260	0.5575
*Negative liability-scale pseudo-R² or CI limits display non-interpretable values due to sampling variability during bootstrapping.

### Sheet: S6.Predictive_performance_quart
Supplementary Table 6. Performance evaluation of SbayesRC EUR PD PRS across European ancestry quartile groups.
Quartile	coefficient	OR (CI)	Pval	PRS-only R2 (CI)	PRS-only Liability R2 (CI)	R2 Liability Pval	PRS AUC
Q1	0.6160862	1.852 (1.395 – 2.458)	2.029713e-05	0.0987 (0.0586 – 0.0701)	0.0471 (0.0041 – 0.0896)	0.016	0.6933624
Q2	0.7046971	2.023 (1.545 – 2.650)	3.037118e-07	0.2199 (0.1077 – 0.0834)	0.1050 (0.0473 – 0.1445)	0	0.6726425
Q3	0.8735271	2.395 (1.811 – 3.168)	9.187422e-10	0.1876 (0.1265 – 0.1447)	0.0896 (0.0454 – 0.1324)	0	0.6949820
Q4	0.8081050	2.244 (1.709 – 2.945)	5.736108e-09	0.1489 (0.0973 – 0.1315)	0.0711 (0.0290 – 0.1198)	0	0.7107593

### Sheet: S7. Model_performance
Supplementary Table 7. Odds ratios of regressors across models from clinical covariate analysis
full (PCs included)	SBayesRC EUR PD PRS	0.70157053	2.016918	1.831751	2.220802	2.941235e-46
full (PCs included)	PC1	-60.46391134	5.506263e-27	2.231789e-29	1.358503e-24	1.130290e-102
full (PCs included)	PC2	-6.45477991	1.572985e-03	5.992316e-06	4.129094e-01	2.313259e-02
full (PCs included)	PC3	-30.60826769	5.093288e-14	3.428562e-16	7.566316e-12	3.721897e-33
full (PCs included)	PC4	-7.14297082	7.904005e-04	6.839989e-08	9.133536e+00	1.345073e-01
full (PCs included)	PC5	5.13771966	1.703269e+02	2.379290e-03	1.219324e+07	3.676860e-01
full (PCs included)	PC6	-2.73140813	6.512752e-02	4.401131e-06	9.637508e+02	5.771638e-01
full (PCs included)	PC7	31.30302791	3.933076e+13	5.934331e+05	2.606710e+21	6.573345e-04
full (PCs included)	PC8	-5.83894086	2.911925e-03	2.515465e-06	3.370871e+00	1.047258e-01
full (PCs included)	PC9	6.74103344	8.464350e+02	3.601897e-02	1.989097e+07	1.892694e-01
full (PCs included)	PC10	3.68330473	3.977763e+01	7.084224e-02	2.233498e+04	2.541292e-01
full (PCs included)	Sex (Male)	0.81437515	2.257764	1.891516	2.694929	1.913684e-19
full (PCs included)	Age at sample collection	0.03048678	1.030956	1.022619	1.039362	1.853438e-13
full (PCs included)	Family History	1.22805623	3.414586	2.511172	4.643010	4.781250e-15
37. Ruiz-Linares, A. et al. Admixture in Latin America: Geographic Structure, Phenotypic Diversity and Self-Perception of Ancestry Based on 7,342 Individuals. PLoS Genet. 10, e1004572 (2014).
38. Price, A. L. et al. A genomewide admixture map for Latino populations. Am. J. Hum. Genet. 80, 1024–1036 (2007).
